# Fentanyl, Heroin, and Methamphetamine-Based Counterfeit Pills Sold at Tourist-Oriented Pharmacies in Mexico: An Ethnographic and Drug Checking Study

**DOI:** 10.1101/2023.01.27.23285123

**Authors:** Joseph Friedman, Morgan Godvin, Caitlin Molina, Ruby Romero, Annick Borquez, Tucker Avra, David Goodman-Meza, Steffanie Strathdee, Philippe Bourgois, Chelsea L. Shover

**Affiliations:** Center for Social Medicine and Humanities, University of California, Los Angeles; The Action Lab, Center for Health Policy and Law, Northeastern University; Division of General Internal Medicine and Health Services Research, University of California, Los Angeles; Division of Infectious Diseases and Global Public Health. Department of Medicine, University of California, San Diego; David Geffen School of Medicine, University of California, Los Angeles; Division of Infectious Diseases, University of California, Los Angeles

## Abstract

**Background:** Fentanyl- and methamphetamine-based counterfeit prescription drugs have driven escalating overdose death rates in the US, however their presence in Mexico has not been assessed. Our ethnographic team has conducted longitudinal research focused on illicit drug markets in Northern Mexico since 2018. In 2021-2022, study participants described the arrival of new, unusually potent tablets sold as ostensibly controlled substances, without a prescription, directly from pharmacies that cater to US tourists.

**Aims:** To characterize the availability of counterfeit and authentic controlled substances at pharmacies in Northern Mexico available to English-speaking tourists without a prescription.

**Methods:** We employed an iterative, exploratory, mixed methods design. Longitudinal ethnographic data was used to characterize tourist-oriented micro-neighborhoods and guide the selection of n=40 pharmacies in n=4 cities in Northern Mexico. In each pharmacy, samples of “oxycodone”, “Xanax”, and “Adderall” were sought as single pills, during English-language encounters, after which detailed ethnographic accounts were recorded. We employed immunoassay-based testing strips to check each pill for the presence of fentanyls, benzodiazepines, amphetamines, and methamphetamines. We used Fourier-Transform Infrared Spectroscopy to further characterize drug contents.

**Results:** Of n=40 pharmacies, one or more of the requested controlled substance could be obtained with no prescription (as single pills or in bottles) at 28 (70.0%) and as single pills at 19 (47.5%). Counterfeit pills were obtained at 11 pharmacies (27.5%). Of n=45 samples sold as one-off controlled substances, 18 were counterfeit. 7 of 11 (63.6%) samples sold as “Adderall” contained methamphetamine, 8 of 27 (29.6%) samples sold as “Oxycodone” contained fentanyl, and 3 “Oxycodone” samples contained heroin. Pharmacies providing counterfeit drugs were uniformly located in tourist-serving micro-neighborhoods, and generally featured English-language advertisements for erectile dysfunction medications and “painkillers”. Pharmacy employees occasionally expressed concern about overdose risk and provided harm reduction guidance.

**Discussion:** The availability of fentanyl-, heroin-, and methamphetamine-based counterfeit medications in tourist-oriented independent pharmacies in Northern Mexico represents a public health risk, and occurs in the context of 1) the normalization of medical tourism as a response to rising unaffordability of healthcare in the US, 2) plummeting rates of opioid prescription in the US, affecting both chronic pain patients and the availability of legitimate pharmaceuticals on the unregulated market, 3) the rise of fentanyl-based counterfeit opioids as a key driver of the fourth, and deadliest-to-date, wave of the opioid crisis. It was not possible to distinguish counterfeit medications based on appearance of pills or geography of pharmacies, because identically-appearing authentic and counterfeit versions were often sold in close geographic proximity. Nevertheless, drug consumers may be more trusting of controlled substances purchased directly from pharmacies. Due to Mexico’s limited opioid overdose surveillance infrastructure, the current death rate from these substances remains unknown.
