## Supplemental Table 1 for "Fentanyl, Heroin, and Methamphetamine-Based Counterfeit Pills Sold at Tourist-Oriented Pharmacies in Mexico: An Ethnographic and Drug Checking Study"

### Sheet: Sheet1
Sample	Drug_Category	Sold_As	FTIR_R1	FTIR_R2	FTIR_R3	Fentanyl_TS	Benzodiazepine_TS	Amphetamine_TS	Methamphetamine_TS	Reagent_Result	Presumed_Counterfeit	Final Read	How final read was determined
1	Adderall	Adderall 30mg	Microcrystalline cellulose			N	N	P	P	Simons A + B turned blue	P	Counterfeit Adderall (Methamphetamine)	While the FTIR detected microcrystalline cellulose, a common component of pharmaceutical pills, the amphetamine and methamphetamine strips were positive. After running Simon's reagents the technicians determineed the sample contains a methamphetamine analogue.
2	Adderall	Adderall 30mg	Lactose			N	N	P	P	Simons A + B turned blue	P	Counterfeit Adderall (Methamphetamine)	The FTIR detected lactose, which is commonly found in pharmaceutical pills, and the amphetamine and methamphetamine immunoassay strips were positive. To further analyze this sample, technicians used Simon's reagents to determine this was a counterfeit Adderall containing methamphetamine.
3	Adderall	Adderall 30mg	Microcrystalline cellulose	4'-Hydroxyacetanilide		N	N	P	P	Simons A + B turned blue	P	Counterfeit Adderall (Methamphetamine)	The FTIR detected microcrystalline cellulose, a common component of pills, and 4'-Hydroxyacetanilide, a component of acetaminophen. Both the amphetamine and methamphetamine immunoassay strips gave a positive result, so Simon's reagents were run. Through this colorimetric assay the technicians determined that the pill was counterfeit and contained methamphetamine.
4	Adderall	Adderall 30mg	Microcrystalline cellulose			N	N	P	P	Simons A + B turned blue	P	Counterfeit Adderall (Methamphetamine)	While the FTIR detected microcrystalline cellulose, a common component of pharmaceutical pills, the amphetamine and methamphetamine strips were positive. After running Simon's reagents we were able to determine the sample contains the methamphetamine analogue.
5	Adderall	Adderall A80	Cellulose			N	N	P	N	No reaction	N	Authentic Adderall	The FTIR detected cellulose, which is often used in pharmaceuticals and frequently seen as part of the coating on pills. The amphetamine strip was also positive, but the other immunoassay strips were negative. As an additional precaution, the technicians further tested this sample with Simon's reagents to rule out the possibility of a false negative on the methamphetamine test strip and found tha…
6	Adderall	Adderall M30	Sucrose			N	N	P	N	No reaction	N	Authentic Adderall	The FTIR machine detected sucrose, a sugar that is often found in medications to mask the bitter taste of some pharmaceutical drugs. The amphetamine immunoassay strip was positive and Simon's reagents did not react
7	Adderall	Adderall M30	Mannitol	1-Hexadecanol		N	N	N	P	Simons A + B turned blue	P	Counterfeit Adderall (Methamphetamine)	The FTIR machine detected mannitol, a sugar commonly found in pressed pills in the West Coast drug supply, and 1-Hexadecanol, which is found in some medications. The methamphetamine strip was positive, which was further confirmed by the color change of the sample to blue after using Simon's reagents
8	Adderall	Adderral 30mg	Microcrystalline cellulose	DL-Amphetamine sulfate		N	N	P	P	No reaction	N	Authentic Adderall	The FTIR detected microcrystalline cellulose, a common component of pills including as an inactive ingredient in Adderall, and DL-amphetamine sulfate. In other drug checking clinics, when checking an authentic instant release Adderall pill, both of these components were detected. Furthermore, the amphetamine and methamphetamine test strips were positive, so Simon's reagents were used to further c…
9	Adderall	Adderrall M20	Cellulose	Iron III Phosphate	Amphetamine Sulfate	N	N	P	N	No reaction	N	Authentic Adderall	The FTIR detected cellulose, a common ingredient in pharmaceutical pills, iron III phosphate, which is used frequently for iron nutritional supplementation, and amphetamine sulfate, the active ingredient in Adderall. Furthermore, the amphetamine test strip was positive and there was no reaction when Simon's reagents were used on the samples.
10	Adderall	Adderrall M30	Cellulose	Methamphetamine HCL		N	N	P	P	Simons A + B turned blue	P	Counterfeit Adderall (Methamphetamine)	The FTIR detected cellulose, which is often used in pharmaceuticals and frequently seen as part of the coating on pills, and methamphetamine HCl. Both the amphetamine and methamphetamine strips were also positive, but the other immunoassay strips were negative. The technicians then tested the sample using Simon's reagents in alignment with our protocol and confirmed that the sample contained meth…
11	Adderall	American Adderall	Cellulose	Methamphetamine HCL		N	N	N	P	Simons A + B turned blue	P	Counterfeit Adderall (Methamphetamine)	The FTIR machine detected cellulose, a common ingredient in pharmaceutical pills, and methamphetamine HCl. The presence of methamphetamine was further confirmed by the positive methamphetamine immunoassay test strip and the color change to blue when using Simon's reagents on the sample.
12	Oxycodone	Oxy M30	Lactose	Oxycodone HCL		N	N	N	N		N	Authentic Oxycodone	The FTIR detected lactose, a common inactive ingredient in pharmaceuticals, and oxycodone HCl. All of the immunoassay test strips were negative for illicit substances.
13	Oxycodone	Blue Oxy k9	Heroin:Lactose 1:1			N	N	N	N		P	Counterfeit Oxycodone (Heroin)	The FTIR detected a 1:1 ratio of heroin and lactose
14	Oxycodone	Blue Oxy k9	Mannitol	4'Hydroxyacetanilide		P	N	N	N		P	Counterfeit Oxycodone (Fentanyl)	The FTIR detected 4'-Hydroxyacetanilide, a component of acetaminophen, and mannitol, a sugar. The fentanyl test strip was also positive. This combination of acetaminophen, fentanyl, and mannitol, is commonly seen in counterfeit oxycodone 30mg pressed pills
15	Oxycodone	Green Oxy M30	Mannitol	Paracetamol		P	N	N	N		P	Counterfeit Oxycodone (Fentanyl)	The FTIR detected mannitol and paracetamol and the fentanyl test strip was positive. A positive fentanyl testing strip indicated counterfeit status.
16	Oxycodone	Mexican Oxy M30	Caffeine:Paracetemol 1:1	Calcium Stearate	Mannitol	P	N	N	N		P	Counterfeit Oxycodone (Fentanyl)	The FTIR detected a 1:1 ratio of caffeine and paracetamol, calcium stearate which is commonly used as an inactive ingredient in pharmaceutical pills, and mannitol. The fentanyl test strip was also positive. A positive fentanyl testing strip indicated counterfeit status.
17	Oxycodone	Norco 10 mg	Lactose	Calcium stearate		N	N	N	N		N	Authentic Hydrocodone	The FTIR detected lactose and calcium stearate, two common components of pharmaceutical pills. Since all of the immunoassay strips were negative, the technicians have determined this is likely authentic norco, with the amount of hydrocodone and acetaminophen existing below the limit of detection on the FTIR spectrometer
18	Oxycodone	Oxy	Hemicellulase	Oxycodone HCL		N	N	N	N		N	Authentic Oxycodone	The FTIR detected hemicellulase, which is found in some pharmaceuticals, and oxycodone HCl. Since all of the immunoassay test strips were negative, the technicians determined this sample to be authentic oxycodone
19	Oxycodone	Oxy 20 mg	Oxycodone HCL			N	N	N	N		N	Authentic Oxycodone	The FTIR detected oxycodone HCl and all of the immunoassay test strips were negative, so the technicians determined this sample to be authentic oxycodone.
20	Oxycodone	Oxy 30	Lactose	Oxycodone HCL		N	N	N	N		N	Authentic Oxycodone	The FTIR machine detected lactose, a common component of pharmaceutical pills, followed by Oxycodone HCl. None of the immunoassay test strips were positive for other illicit substances.
21	Oxycodone	Oxy 30 Blue K9	D-Mannitol	Paracetamol		P	N	N	N		P	Counterfeit Oxycodone (Fentanyl)	The FTIR detected D-Mannitol, a sugar, and paracetamol (acetaminophen). A positive fentanyl testing strip indicated counterfeit status.
22	Oxycodone	Oxy 30 blue K9	Heroin:Lactose 1:1			N	N	N	N		P	Counterfeit Oxycodone (Heroin)	The FTIR detected a 1:1 ratio of heroin and lactose.
23	Oxycodone	Oxy 30mg	Heroin:Lactose 1:1	Pigment Blue 31		P	N	N	N		P	Counterfeit Oxycodone (Fentanyl and Heroin)	The FTIR detected a 1:1 ratio of heroin and lactose as well as Pigment Blue. Additionally the fentanyl test strip was positive.
24	Oxycodone	Oxy 30mg K9 dark blue	calcium stearate	lactose BP		N	N	N	N		N	Authentic Oxycodone	The FTIR detected two components commonly found in pharmaceutical pills, calcium stearate and lactose BP.
25	Oxycodone	Oxy 30mg light blue	4'-Hydroxyacetanilide			P	N	N	N		P	Counterfeit Oxycodone (Fentanyl)	The FTIR detected 4'-Hydroxyacetanilide, a component of acetaminophen. The fentanyl test strip was also positive. This combination is commonly seen in counterfeit oxycodone 30mg pressed pills. A positive fentanyl testing strip indicated counterfeit status.
26	Oxycodone	Oxy 40	Oxycodone HCL			N	N	N	N		N	Authentic Oxycodone	The FTIR machine detected Oxycodone HCl and the immunoassay strips did not detect other illicit substances in this sample.
27	Oxycodone	Oxycodone	Lactose	Oxycodone HCL		N	N	N	N		N	Authentic Oxycodone	The FTIR machine detected lactose, a common component of pharmaceutical pills, followed by Oxycodone HCl. None of the immunoassay test strips were positive for other illicit substances.
28	Oxycodone	Oxycodone 20 mg	Oxycodone HCL			N	N	N	N		N	Authentic Oxycodone	The FTIR machine detected Oxycodone HCl and the immunoassay strips did not detect other illicit substances in this sample.
29	Oxycodone	Oxycodone 30mg	Hemicellulase	Oxycodone HCL		N	N	N	N		N	Authentic Oxycodone	The FTIR detected hemicellulase, which is found in some pharmaceuticals, and oxycodone HCl. Since all of the immunoassay test strips were negative, the technicians determined this sample to be authentic oxycodone
30	Oxycodone	Oxycodone 30mg (K9)	D-Mannitol	Paracetamol		N	N	N	N		N	Authentic Oxycodone	The FTIR detected D-Mannitol, a sugar used in pharmaceuticals as a sweetening agent, and paracetamol (acetaminophen). All of the immunoassay test strips were negative, so the technicians are certain this is an authentic oxycodone pill
31	Oxycodone	Oxycodone M30	Lactose	Oxycodone HCL		N	N	N	N		N	Authentic Oxycodone	The FTIR machine detected lactose, a common component of pharmaceutical pills, followed by Oxycodone HCl. None of the immunoassay test strips were positive for other illicit substances.
32	Oxycodone	Oxyocodone 10mg	microcrystalline cellulose	oxycodone HCl		N	N	N	N		N	Authentic Oxycodone	The FTIR detected both microcrystalline cellulose, which is commonly found in pharmaceuticals, and Oxycodone HCl. The immunoassay strips were negative for other illicit substances
33	Oxycodone	Percocet	Acetaminophen			N	N	N	N		N	Authentic Percocet	The FTIR machine detected acetaminophen, a component of percocets. It is likely since the immunoassay test strips did not detect an illicit substance that the concentration of oxycodone in the pill was below the 5% limit of detection.
34	Oxycodone	Percocet	Lactose			N	N	N	N		N	Authentic Percocet	The FTIR detected lactose, which is commonly found in pharmaceutical pills, and the immunoassay test strips were negative
35	Oxycodone	Percocet 10mg	Paracetamol	Microcrystalline cellulose		P	N	N	N		P	Counterfeit Percocet (Fentanyl)	The FTIR detected paracetamol, a component of authentic percocets, as well as microcrystalline cellulose, which is a common filler used in pharmaceutical pills. A positive fentanyl testing strip indicated counterfeit status.
36	Oxycodone	Percocet 10 mg	Acetaminophen			P	N	N	N		P	Counterfeit Percocet (Fentanyl)	While the FTIR detected acetaminophen, a component of percocet, the fentanyl immunoassay strip was positive. A positive fentanyl testing strip indicated counterfeit status.
37	Oxycodone	Percocet 10mg	Lactose			N	N	N	N		N	Authentic Oxycodone	The FTIR detected lactose, which is commonly found in pharmaceutical pills, and the immunoassay test strips were negative
38	Oxycodone	Vicodin	Lactose	Tramadol		N	N	N	N		P	Counterfeit Vicodin (Tramadol)	The FTIR detected lactose, which is commonly seen in pharmaceutical pills, and tramadol. Tramadol is easily available in Mexico since it is an over-the-counter medication. This pill was sold as vicodin, however was actually tramadol, and was therefore coded as counterfeit
39	Xanax	Xanax 2mg	Lactose			N	P	N	N		N	Authentic Alprazolam	The FTIR detected lactose, which is commonly seen in pharmaceutical pills. The benzodiazepine test strip was positive. Since the amount of alprazolam in a xanax pill is typically below the limit of detection on the FTIR spectrometer and the other immunoassay strips were negative, the technicians determined this to be an authentic alprazolam pill.
40	Xanax	Xanax 2mg	Lactose			N	P	N	N		N	Authentic Alprazolam	The FTIR machine detected lactose, a common component of pharmaceutical pills, and the benzodiazepine immunoassay test strips was positive. This matches results we have seen with authentic alprazolam in other drug checking clinics, as the amount of alprazolam in a pharmaceutical pill is below the limit of detection of the FTIR.
41	Xanax	Xanax 2mg	Lactose			N	P	N	N		N	Authentic Alprazolam	The FTIR detected lactose, which is commonly seen in pharmaceutical pills. The benzodiazepine test strip was positive. Since the amount of alprazolam in a xanax pill is typically below the limit of detection on the FTIR spectrometer and the other immunoassay strips were negative, the technicians determined this to be an authentic alprazolam pill.
42	Xanax	Xanax 2mg	Lactose			N	P	N	N		N	Authentic Alprazolam	The FTIR detected lactose, which is commonly seen in pharmaceutical pills. The benzodiazepine test strip was positive. Since the amount of alprazolam in a xanax pill is typically below the limit of detection on the FTIR spectrometer and the other immunoassay strips were negative, the technicians determined this to be an authentic xanax pill.
43	Xanax	Xanax 2mg	Lactose			N	P	N	N		N	Authentic Alprazolam	The FTIR detected lactose, which is commonly seen in pharmaceutical pills. The benzodiazepine test strip was positive. Since the amount of alprazolam in a xanax pill is typically below the limit of detection on the FTIR spectrometer and the other immunoassay strips were negative, the technicians determined this to be an authentic xanax pill.
44	Xanax	Xanax 2mg	Lactose			N	P	N	N		N	Authentic Alprazolam	The FTIR was able to detect lactose, which is commonly seen in pharmaceutical pills, and the benzodiazepine immunoassay test strip was positive. Alprazolam is often not detected on the FTIR in authentic pill samples, because benzodiazepines are prescribed in such small doses to have an effect on the body that the alprazolam is smaller than the limit of detection.
45	Xanax	Xanax 2mg	Lactose			N	P	N	N		N	Authentic Alprazolam	The FTIR was able to detect lactose, which is commonly seen in pharmaceutical pills, and the benzodiazepine immunoassay test strip was positive. Alprazolam is often not detected on the FTIR in authentic pill samples, because benzodiazepines are prescribed in such small doses to have an effect on the body that the alprazolam is smaller than the limit of detection.
